# COVID-19 risk variant associations with chromatin remodelling, DNA maintenance and surfactant genes are infection dependent in the lung

**DOI:** 10.1101/2023.05.03.23289478

**Authors:** Rachel K. Jaros, Evgeniia Golovina, Justin M. O’Sullivan

**Affiliations:** The Liggins Institute, The University of Auckland, Auckland 1023, New Zealand; Maurice Wilkins Centre for Molecular Biodiscovery, The University of Auckland, Auckland 1010, New Zealand; MRC Lifecourse Epidemiology Unit, University of Southampton, United Kingdom; Singapore Institute for Clinical Sciences, Agency for Science, Technology and Research (A*STAR), Singapore, Singapore; Australian Parkinson’s Mission, Garvan Institute of Medical Research, Sydney, New South Wales, Australia

**Author notes:** Corresponding senior author.

**Keywords:** SARS-CoV-2, COVID-19, regulatory genomics, GWAS, eQTL, chromatin, Hi-C

## Abstract

During viral infection the structure of host chromatin is modified. It is generally assumed that these chromatin modifications will affect variant-gene mapping, and therefore gene expression. What is not clear is how limitations imposed by host germline risk affect the expression changes that occur with infection induced chromatin remodelling. Critically, this lack of information extends to how germline variants associated with severe SARS-CoV-2 impact on tissue-specific gene expression changes in response to infection-induced chromatin conformation changes. Here we combined temporal chromatin conformation data from SARS-CoV-2 stimulated cells with a lung spatial-eQTL gene expression analysis to contextualise the functional effects and contributions of germline risk on the severe phenotypes observed in SARS-CoV-2. We identify changes in lung-specific SARS-CoV-2 risk variant-gene mapping across the infection time course. Our results provide evidence for infection-induced chromatin remodelling that impacts the regulation of genes associated with the severity of SARS-CoV-2 infection. The gene targets we identified are functionally involved in host chromatin modifications and maintenance and the expression of these genes is amplified by SARS-CoV-2-induced epigenetic remodelling. The effect of this remodelling includes transcriptional changes to gene targets such as *SMARCA4, NCOR1, DNMT1, DNMT3a, DAXX*, and *PIAS4*, all critical components of epigenetic control mechanisms and SARS-CoV-2 antiviral activity, along with several genes involved in surfactant metabolism. We show how severe-phenotype-associated eQTLs form and break in an infection time-course-dependent manner that mimics positive feedback loops connecting germline variation with the process of viral infection and replication. Our results provide a novel bridge between existing COVID-19 epigenetic research and demonstrate the critical role of epigenomics in understanding SARS-CoV-2-risk-associated gene regulation in the lung.
