## Supplementary Table 2 for "COVID-19 risk variant associations with chromatin remodelling, DNA maintenance and surfactant genes are infection dependent in the lung"

### Sheet: (a) Gene overlaps
Comparing COVID-19 HGI severe and hospitalised loci gene targets with CoDeS3D predicted gene targets in the lung
COVID-19 HGI combined severe and hospitalised gene targets extracted from (b)	genes that overlap the COVID-19 hgi set
ABO	ABO
AC097625.1	ACSF3
ACE2	ARHGAP27
ACSF3	ARL17B
ARHGAP27	CAT
ARL17A	CCHCR1
ARL17B	CDH15
ASH1L	CEP97
C6orf15	CLK2
CAT	CXCR6
CCHCR1	DLX3
CDH15	DPP9
CDSN	EFNA1
CEP97	EFNA3
CLK2	ELF5
CRHR1	FBRSL1
CXCR6	FOXP4
DLX3	HCN3
DND1P1	HLA-B
DPM3	HLA-C
DPP9	HLA-DPA1
EFNA1	HLA-DPB1
EFNA3	HSD17B14
ELF5	IFNAR2
FAM189B	IL10RB
FBRSL1	KANSL1
FDPS	KANSL1-AS1
FLJ45513	LRRC37A4P
FOXP4	LZTFL1
GBA	MAPT
HCN3	MUC1
HLA-B	MUC5B
HLA-C	NAPSA
HLA-DPA1	NAPSB
HLA-DPB1	NSF
HSD17B14	NUCB1
IFNAR2	NXPE3
IL10RB	OAS1
IL10RB-DT	PDCL3P4
KANSL1	PLEKHA4
KANSL1-AS1	PLEKHM1
KAT7	POLD1
KCNC3	POU5F1
KRTCAP2	PPP1R15A
LINC02210-CRHR1	PSORS1C1
LRRC37A	PSORS1C2
LRRC37A2	SACM1L
LRRC37A4P	SENP7
LZTFL1	SFTPD
MAPT	SLC22A31
MSTO1	SLC50A1
MTX1	SLC6A20
MUC1	TCF19
MUC5B	THBS3
NAPSA	TULP2
NAPSB	TYK2
NR1H2	WNT3
NSF	ZBTB11-AS1
NUCB1	ZNF778
NXPE3
OAS1
OAS2
OAS3
OBP2B
PDCL3P4
PKLR
PLEKHA4
PLEKHM1
POLD1
POU5F1
PPP1R15A
PSORS1C1
PSORS1C2
RPL24
RUSC1
SACM1L
SCAMP3
SENP7
SFTPD
SLC22A31
SLC50A1
SLC6A20
SPPL2C
STH
TAC4
TCF19
THBS3
TRIM46
TULP2
TYK2
WNT3
XYLT2
ZBTB11
ZBTB11-AS1
ZNF778

### Sheet: (b) Raw COVID-19 hgi data
Data extracted from COVID-19 HGI 2022 supplementary table 2.
rsid	Chromosome(b38)	Position(b38)	Referenceallele	EffectAllele	COVID-19phenotype	GenesinLDregion(bold:closestgene)	Geneswithcodingvariants	eGenes	V2G
rs148063273	1	155127096	C	T	Critical illness	EFNA1,SLC50A1,DPM3,KRTCAP2,TRIM46,MUC1,THBS3,MTX1,GBA,FAM189B,SCAMP3,CLK2,HCN3,PKLR,FDPS,RUSC1,ASH1L,MSTO1	SCAMP3		TRIM46,EFNA1,DPM3,KRTCAP2,SLC50A1,EFNA3
rs67579710	1	155203736	G	A	Critical illness	EFNA1,SLC50A1,DPM3,KRTCAP2,TRIM46,MUC1,THBS3,MTX1,GBA,FAM189B,SCAMP3,CLK2,HCN3,PKLR,FDPS,RUSC1,ASH1L,MSTO1	SCAMP3		THBS3
rs73062389	3	45793925	G	A	Critical illness	SLC6A20			SACM1L
rs35508621	3	45838989	T	C	Critical illness	LZTFL1			CXCR6
rs17412601	3	101780431	T	C	Critical illness	ZBTB11,RPL24,CEP97,NXPE3		SENP7, PDCL3P4, ZBTB11-AS1	NXPE3
rs111837807	6	31153455	T	C	Critical illness	C6orf15,PSORS1C1,CDSN,PSORS1C2,CCHCR1,TCF19,POU5F1,HLA-C,HLA-B	C6orf15,CCHCR1,PSORS1C1,TCF19	TCF19, POU5F1, HLA-C	CCHCR1
rs2071351	6	33076153	A	G	Critical illness	HLA-DPA1,HLA-DPB1	HLA-DPA1	HLA-DPA1	HLA-DPA1, HLA-DPB1
rs41435745	6	41522644	G	C	Critical illness	FOXP4		FOXP4	FOXP4
rs505922	9	133273813	C	T	Critical illness	ABO	ABO	OBP2B, ABO	ABO
rs721917	10	79946568	A	G	Critical illness	SFTPD	SFTPD		SFTPD
rs35705950	11	1219991	G	T	Critical illness	MUC5B		MUC5B	MUC5B
rs766826	11	34507219	C	T	Critical illness	ELF5		CAT, ELF5	ELF5
rs10774679	12	112936943	C	T	Critical illness	OAS1,OAS3,OAS2	OAS1,OAS3	OAS1, OAS3	OAS1
rs12809318	12	132564254	T	C	Critical illness	FBRSL1			FBRSL1
rs117169628	16	89196249	G	A	Critical illness	ACSF3,CDH15,SLC22A31	SLC22A31	ACSF3, SLC22A31, ZNF778, CDH15	SLC22A31
rs61667602	17	45707983	T	C	Critical illness	ARHGAP27,PLEKHM1,LINC02210-CRHR1,CRHR1,SPPL2C,MAPT,STH,KANSL1,LRRC37A,ARL17B,LRRC37A2,ARL17A,NSF	ARHGAP27,KANSL1,MAPT,SPPL2C,STH	PLEKHM1, ARHGAP27, LRRC37A4P, KANSL1-AS1, DND1P1, LRRC37A2, MAPT, ARL17A, KANSL1, WNT3	CRHR1
rs77534576	17	49863303	C	T	Critical illness	KAT7,TAC4		DLX3, XYLT2	FLJ45513
rs2109069	19	4719431	G	A	Critical illness	DPP9		DPP9	DPP9
rs11085727	19	10355447	C	T	Critical illness	TYK2		TYK2	TYK2
rs4801778	19	48867352	G	T	Critical illness	PLEKHA4,PPP1R15A,TULP2,NUCB1	PPP1R15A	PLEKHA4, HSD17B14, PPP1R15A, TULP2	TULP2, HSD17B14
rs1405655	19	50379362	T	C	Critical illness	NAPSA,NR1H2,POLD1	NAPSA	KCNC3, NAPSB, NAPSA	KCNC3,NAPSA
rs13050728	21	33242905	T	C	Critical illness	IFNAR2		IL10RB, IFNAR2, IL10RB-DT	IFNAR2
rs190509934	23	15602217	T	C	Critical illness	ACE2			ACE2, AC097625.1
rs148063273	1	155127096	C	T	Hospitalized	EFNA1,SLC50A1,DPM3,KRTCAP2,TRIM46,MUC1,THBS3,MTX1,GBA,FAM189B,SCAMP3,CLK2,HCN3,PKLR,FDPS,RUSC1,ASH1L,MSTO1	SCAMP3		TRIM46,EFNA1,DPM3,KRTCAP2,SLC50A1,EFNA3
rs67579710	1	155203736	G	A	Hospitalized	EFNA1,SLC50A1,DPM3,KRTCAP2,TRIM46,MUC1,THBS3,MTX1,GBA,FAM189B,SCAMP3,CLK2,HCN3,PKLR,FDPS,RUSC1,ASH1L,MSTO1	SCAMP3		THBS3
rs73062389	3	45793925	G	A	Hospitalized	SLC6A20			SACM1L
rs35508621	3	45838989	T	C	Hospitalized	LZTFL1			CXCR6
rs17412601	3	101780431	T	C	Hospitalized	ZBTB11,RPL24,CEP97,NXPE3		SENP7, PDCL3P4, ZBTB11-AS1	NXPE3
rs111837807	6	31153455	T	C	Hospitalized	C6orf15,PSORS1C1,CDSN,PSORS1C2,CCHCR1,TCF19,POU5F1,HLA-C,HLA-B	C6orf15,CCHCR1,PSORS1C1,TCF19	TCF19, POU5F1, HLA-C	CCHCR1
rs2071351	6	33076153	A	G	Hospitalized	HLA-DPA1,HLA-DPB1	HLA-DPA1	HLA-DPA1	HLA-DPA1, HLA-DPB1
rs41435745	6	41522644	G	C	Hospitalized	FOXP4		FOXP4	FOXP4
rs505922	9	133273813	C	T	Hospitalized	ABO	ABO	OBP2B, ABO	ABO
rs721917	10	79946568	A	G	Hospitalized	SFTPD	SFTPD		SFTPD
rs35705950	11	1219991	G	T	Hospitalized	MUC5B		MUC5B	MUC5B
rs766826	11	34507219	C	T	Hospitalized	ELF5		CAT, ELF5	ELF5
rs10774679	12	112936943	C	T	Hospitalized	OAS1,OAS3,OAS2	OAS1,OAS3	OAS1, OAS3	OAS1
rs12809318	12	132564254	T	C	Hospitalized	FBRSL1			FBRSL1
rs117169628	16	89196249	G	A	Hospitalized	ACSF3,CDH15,SLC22A31	SLC22A31	ACSF3, SLC22A31, ZNF778, CDH15	SLC22A31
rs61667602	17	45707983	T	C	Hospitalized	ARHGAP27,PLEKHM1,LINC02210-CRHR1,CRHR1,SPPL2C,MAPT,STH,KANSL1,LRRC37A,ARL17B,LRRC37A2,ARL17A,NSF	ARHGAP27,KANSL1,MAPT,SPPL2C,STH	PLEKHM1, ARHGAP27, LRRC37A4P, KANSL1-AS1, DND1P1, LRRC37A2, MAPT, ARL17A, KANSL1, WNT3	CRHR1
rs77534576	17	49863303	C	T	Hospitalized	KAT7,TAC4		DLX3, XYLT2	FLJ45513
rs2109069	19	4719431	G	A	Hospitalized	DPP9		DPP9	DPP9
rs11085727	19	10355447	C	T	Hospitalized	TYK2		TYK2	TYK2
rs4801778	19	48867352	G	T	Hospitalized	PLEKHA4,PPP1R15A,TULP2,NUCB1	PPP1R15A	PLEKHA4, HSD17B14, PPP1R15A, TULP2	TULP2, HSD17B14
rs1405655	19	50379362	T	C	Hospitalized	NAPSA,NR1H2,POLD1	NAPSA	KCNC3, NAPSB, NAPSA	KCNC3,NAPSA
rs13050728	21	33242905	T	C	Hospitalized	IFNAR2		IL10RB, IFNAR2, IL10RB-DT	IFNAR2
rs190509934	23	15602217	T	C	Hospitalized	ACE2			ACE2, AC097625.1
