## Supplementary Table 3 for "COVID-19 risk variant associations with chromatin remodelling, DNA maintenance and surfactant genes are infection dependent in the lung"

### Sheet: Sheet1
Severe
I	Up	Down	percent of largest effect	percent of smallest effect	largest effect
Constant	102	40	71.831	28.169	up
Decreased	167	97	63.2576	36.7424	up
Increased	1799	2068	53.4781	46.5219	down
total	2068	2205
Hospitalised
I	Up	Down	percent of largest effect	percent of smallest effect	largest effect
Constant	13	13	50	50	equal
Decreased	224	324	59.1241	40.8759	down
Increased	2938	3607	55.1108	44.8892	down
total	3175	3944
Shared
I	Up	Down	percent of largest effect	percent of smallest effect	largest effect
Constant	54	14	79.4118	20.5882	up
Decreased	373	188	66.4884	33.5116	up
Increased	18315	7221	71.7223	28.2777	up
total	18742	7423
